# How COVID-19 vaccination in England varied by geography, demography, deprivation and registry: Bayesian ecological modelling

**DOI:** 10.64898/2025.12.01.25341337

**Authors:** Greg Dropkin

## Abstract

**Background:** COVID-19 vaccines were freely available in England through the NHS with initial rollout from late 2020, but uptake was highly variable by local geography. Do census variables and deprivation explain the variation in uptake?

**Methods:** Middle Super Output Area level data for 1st and 2nd Primaries (P1, P2) and Booster / 3rd Injection (B3I) was obtained from the COVID-19 Dashboard. Covariate sources included Census 2021, the Index of Multiple Deprivation (IMD), flu vaccination, the EU Referendum, military bases and prisons, and the ratio of the vaccine registry to the Census population aged 12+ which was designated VRx. A Bayesian multilevel beta-binomial model including factors for lower tier local authority nested within region was fitted to the uptake. Leave-one-out methods were used to measure the impact of model terms and groups and identify possible outliers.

**Results:** The model passed Bayesian tests for convergence and fit the data well with few outliers. P1 uptake was the key predictor of P2, which predicted B3I. Regional and Local Authority factors and interaction of IMD with VRx had strong impacts on P1. The area proportions of various ethnicities, younger age, international migration, voting to “Leave” the EU, and declining census questions on religion or sexual orientation, were all negative predictors of P1 uptake. Amongst ethnicities the “Other White” group had the strongest impact. The “random effects” for London and the South West were credibly higher than those for North West or North East. Differences between the ten highest and lowest nested local authority effects were credible and generally larger than regional differences.

**Conclusions:** Modelling can adjust for uncertainty in Vaccine Register data. Vaccination pandemic planning should prioritise the initial phase. Distrust is a credible predictor. Ethnic minorities and in particular “Other White” communities and international migrants need active outreach to overcome barriers including language and the Hostile Environment. Local authority effects and outliers may reflect differences in NHS and public health strategy and capacity to offer relevant provision during the most critical period of vaccination, its outset.
