## Additional files for "How COVID-19 vaccination in England varied by geography, demography, deprivation and registry: Bayesian ecological modelling": nest.csv

1	East Midlands_Amber Valley
2	East Midlands_Ashfield
3	East Midlands_Bassetlaw
4	East Midlands_Blaby
5	East Midlands_Bolsover
6	East Midlands_Boston
7	East Midlands_Broxtowe
8	East Midlands_Charnwood
9	East Midlands_Chesterfield
10	East Midlands_Derby
11	East Midlands_Derbyshire Dales
12	East Midlands_East Lindsey
13	East Midlands_Erewash
14	East Midlands_Gedling
15	East Midlands_Harborough
16	East Midlands_High Peak
17	East Midlands_Hinckley and Bosworth
18	East Midlands_Leicester
19	East Midlands_Lincoln
20	East Midlands_Mansfield
21	East Midlands_Melton
22	East Midlands_Newark and Sherwood
23	East Midlands_North East Derbyshire
24	East Midlands_North Kesteven
25	East Midlands_North Northamptonshire
26	East Midlands_North West Leicestershire
27	East Midlands_Nottingham
28	East Midlands_Oadby and Wigston
29	East Midlands_Rushcliffe
30	East Midlands_Rutland
31	East Midlands_South Derbyshire
32	East Midlands_South Holland
33	East Midlands_South Kesteven
34	East Midlands_West Lindsey
35	East Midlands_West Northamptonshire
36	East of England_Babergh
37	East of England_Basildon
38	East of England_Bedford
39	East of England_Braintree
40	East of England_Breckland
41	East of England_Brentwood
42	East of England_Broadland
43	East of England_Broxbourne
44	East of England_Cambridge
45	East of England_Castle Point
46	East of England_Central Bedfordshire
47	East of England_Chelmsford
48	East of England_Colchester
49	East of England_Dacorum
50	East of England_East Cambridgeshire
51	East of England_East Hertfordshire
52	East of England_East Suffolk
53	East of England_Epping Forest
54	East of England_Fenland
55	East of England_Great Yarmouth
56	East of England_Harlow
57	East of England_Hertsmere
58	East of England_Huntingdonshire
59	East of England_Ipswich
60	East of England_King's Lynn and West Norfolk
61	East of England_Luton
62	East of England_Maldon
63	East of England_Mid Suffolk
64	East of England_North Hertfordshire
65	East of England_North Norfolk
66	East of England_Norwich
67	East of England_Peterborough
68	East of England_Rochford
69	East of England_South Cambridgeshire
70	East of England_South Norfolk
71	East of England_Southend-on-Sea
72	East of England_St Albans
73	East of England_Stevenage
74	East of England_Tendring
75	East of England_Three Rivers
76	East of England_Thurrock
77	East of England_Uttlesford
78	East of England_Watford
79	East of England_Welwyn Hatfield
80	East of England_West Suffolk
81	London_Barking and Dagenham
82	London_Barnet
83	London_Bexley
84	London_Brent
85	London_Bromley
86	London_Camden
87	London_Croydon
88	London_Ealing
89	London_Enfield
90	London_Greenwich
91	London_Hackney and City of London
92	London_Hammersmith and Fulham
93	London_Haringey
94	London_Harrow
95	London_Havering
96	London_Hillingdon
97	London_Hounslow
98	London_Islington
99	London_Kensington and Chelsea
100	London_Kingston upon Thames
101	London_Lambeth
102	London_Lewisham
103	London_Merton
104	London_Newham
105	London_Redbridge
106	London_Richmond upon Thames
107	London_Southwark
108	London_Sutton
109	London_Tower Hamlets
110	London_Waltham Forest
111	London_Wandsworth
112	London_Westminster
113	North East_County Durham
114	North East_Darlington
115	North East_Gateshead
116	North East_Hartlepool
117	North East_Middlesbrough
118	North East_Newcastle upon Tyne
119	North East_North Tyneside
120	North East_Northumberland
121	North East_Redcar and Cleveland
122	North East_South Tyneside
123	North East_Stockton-on-Tees
124	North East_Sunderland
125	North West_Allerdale
126	North West_Barrow-in-Furness
127	North West_Blackburn with Darwen
128	North West_Blackpool
129	North West_Bolton
130	North West_Burnley
131	North West_Bury
132	North West_Carlisle
133	North West_Cheshire East
134	North West_Cheshire West and Chester
135	North West_Chorley
136	North West_Copeland
137	North West_Eden
138	North West_Fylde
139	North West_Halton
140	North West_Hyndburn
141	North West_Knowsley
142	North West_Lancaster
143	North West_Liverpool
144	North West_Manchester
145	North West_Oldham
146	North West_Pendle
147	North West_Preston
148	North West_Ribble Valley
149	North West_Rochdale
150	North West_Rossendale
151	North West_Salford
152	North West_Sefton
153	North West_South Lakeland
154	North West_South Ribble
155	North West_St. Helens
156	North West_Stockport
157	North West_Tameside
158	North West_Trafford
159	North West_Warrington
160	North West_West Lancashire
161	North West_Wigan
162	North West_Wirral
163	North West_Wyre
164	South East_Adur
165	South East_Arun
166	South East_Ashford
167	South East_Basingstoke and Deane
168	South East_Bracknell Forest
169	South East_Brighton and Hove
170	South East_Buckinghamshire
171	South East_Canterbury
172	South East_Cherwell
173	South East_Chichester
174	South East_Crawley
175	South East_Dartford
176	South East_Dover
177	South East_East Hampshire
178	South East_Eastbourne
179	South East_Eastleigh
180	South East_Elmbridge
181	South East_Epsom and Ewell
182	South East_Fareham
183	South East_Folkestone and Hythe
184	South East_Gosport
185	South East_Gravesham
186	South East_Guildford
187	South East_Hart
188	South East_Hastings
189	South East_Havant
190	South East_Horsham
191	South East_Isle of Wight
192	South East_Lewes
193	South East_Maidstone
194	South East_Medway
195	South East_Mid Sussex
196	South East_Milton Keynes
197	South East_Mole Valley
198	South East_New Forest
199	South East_Oxford
200	South East_Portsmouth
201	South East_Reading
202	South East_Reigate and Banstead
203	South East_Rother
204	South East_Runnymede
205	South East_Rushmoor
206	South East_Sevenoaks
207	South East_Slough
208	South East_South Oxfordshire
209	South East_Southampton
210	South East_Spelthorne
211	South East_Surrey Heath
212	South East_Swale
213	South East_Tandridge
214	South East_Test Valley
215	South East_Thanet
216	South East_Tonbridge and Malling
217	South East_Tunbridge Wells
218	South East_Vale of White Horse
219	South East_Waverley
220	South East_Wealden
221	South East_West Berkshire
222	South East_West Oxfordshire
223	South East_Winchester
224	South East_Windsor and Maidenhead
225	South East_Woking
226	South East_Wokingham
227	South East_Worthing
228	South West_Bath and North East Somerset
229	South West_Bournemouth, Christchurch and Poole
230	South West_Bristol, City of
231	South West_Cheltenham
232	South West_Cornwall and Isles of Scilly
233	South West_Cotswold
234	South West_Dorset
235	South West_East Devon
236	South West_Exeter
237	South West_Forest of Dean
238	South West_Gloucester
239	South West_Mendip
240	South West_Mid Devon
241	South West_North Devon
242	South West_North Somerset
243	South West_Plymouth
244	South West_Sedgemoor
245	South West_Somerset West and Taunton
246	South West_South Gloucestershire
247	South West_South Hams
248	South West_South Somerset
249	South West_Stroud
250	South West_Swindon
251	South West_Teignbridge
252	South West_Tewkesbury
253	South West_Torbay
254	South West_Torridge
255	South West_West Devon
256	South West_Wiltshire
257	West Midlands_Birmingham
258	West Midlands_Bromsgrove
259	West Midlands_Cannock Chase
260	West Midlands_Coventry
261	West Midlands_Dudley
262	West Midlands_East Staffordshire
263	West Midlands_Herefordshire, County of
264	West Midlands_Lichfield
265	West Midlands_Malvern Hills
266	West Midlands_Newcastle-under-Lyme
267	West Midlands_North Warwickshire
268	West Midlands_Nuneaton and Bedworth
269	West Midlands_Redditch
270	West Midlands_Rugby
271	West Midlands_Sandwell
272	West Midlands_Shropshire
273	West Midlands_Solihull
274	West Midlands_South Staffordshire
275	West Midlands_Stafford
276	West Midlands_Staffordshire Moorlands
277	West Midlands_Stoke-on-Trent
278	West Midlands_Stratford-on-Avon
279	West Midlands_Tamworth
280	West Midlands_Telford and Wrekin
281	West Midlands_Walsall
282	West Midlands_Warwick
283	West Midlands_Wolverhampton
284	West Midlands_Worcester
285	West Midlands_Wychavon
286	West Midlands_Wyre Forest
287	Yorkshire and The Humber_Barnsley
288	Yorkshire and The Humber_Bradford
289	Yorkshire and The Humber_Calderdale
290	Yorkshire and The Humber_Craven
291	Yorkshire and The Humber_Doncaster
292	Yorkshire and The Humber_East Riding of Yorkshire
293	Yorkshire and The Humber_Hambleton
294	Yorkshire and The Humber_Harrogate
295	Yorkshire and The Humber_Kingston upon Hull, City of
296	Yorkshire and The Humber_Kirklees
297	Yorkshire and The Humber_Leeds
298	Yorkshire and The Humber_North East Lincolnshire
299	Yorkshire and The Humber_North Lincolnshire
300	Yorkshire and The Humber_Richmondshire
301	Yorkshire and The Humber_Rotherham
302	Yorkshire and The Humber_Ryedale
303	Yorkshire and The Humber_Scarborough
304	Yorkshire and The Humber_Selby
305	Yorkshire and The Humber_Sheffield
306	Yorkshire and The Humber_Wakefield
307	Yorkshire and The Humber_York
